# The Genetic Architecture of Alzheimer’s Disease Risk: A Genomic Structural Equation Modelling Study

**DOI:** 10.1101/2021.02.23.21252211

**Authors:** Isabelle F Foote, Benjamin M Jacobs, Georgina Mathlin, Cameron J Watson, Phazha LK Bothongo, Sheena Waters, Ruth Dobson, Alastair J Noyce, Kamaldeep S Bhui, Ania Korszun, Charles R Marshall

## Abstract

**Background:** Targeting modifiable risk factors may have a role in the prevention of Alzheimer’s disease. However, the mechanisms by which these risk factors influence Alzheimer’s risk remain incompletely understood. Genomic structural equation modelling can reveal patterns of shared genetic architecture that provide insight into the pathophysiology of complex traits.

**Methods:** We identified genome-wide association studies for Alzheimer’s disease and its major modifiable risk factors: less education, hearing loss, hypertension, high alcohol intake, obesity, smoking, depression, social isolation, physical inactivity, type 2 diabetes, sleep disturbance and socioeconomic deprivation. We performed linkage disequilibrium score regression among these traits, followed by exploratory factor analysis, confirmatory factor analysis and structural equation modelling.

**Results:** We identified complex networks of linkage disequilibrium among Alzheimer’s disease risk factors. The data were best explained by a bi-factor model, incorporating a Common Factor for Alzheimer’s risk, and three orthogonal sub-clusters of risk factors, which were validated across the two halves of the autosome. The first sub-cluster was characterised by risk factors related to sedentary lifestyle behaviours, the second by traits associated with reduced life expectancy and the third by traits that are possible prodromes of Alzheimer’s disease. Alzheimer’s disease was more genetically distinct and displayed minimal shared genetic architecture with its risk factors, which was robust to the exclusion of *APOE*.

**Conclusion:** Shared genetic architecture may contribute to epidemiological associations between Alzheimer’s disease and its risk factors. Understanding the biology reflected by this communality may provide novel mechanistic insights that could help to prioritise targets for dementia prevention.
