## Supplementary Tables for "The Genetic Architecture of Alzheimer’s Disease Risk: A Genomic Structural Equation Modelling Study"

### Sheet: Table S1. Pairwise correlations
Table S1: A table of the genetic correlation and covariance estimates between every pair of traits included within our study. These estimates were calculated using LD score regression.
Trait 1	Trait 2	Genetic correlation	Standard error of genetic correlation	Genetic correlation Z score	Genetic correlation p value	Genetic covariance intercept	Genetic covariance standard error
Alzheimer's Disease	Major Depressive Disorder	0.0468	0.0759	0.6168	0.5374	0.0077	0.0059
Alzheimer's Disease	Insomnia	0.022	0.0727	0.3029	0.762	0.0017	0.0054
Alzheimer's Disease	Loneliness	0.2389	0.0957	2.4971	0.0125	-0.0122	0.0056
Alzheimer's Disease	Less Social Activity	0.0919	0.0829	1.1079	0.2679	-0.002	0.0054
Alzheimer's Disease	Hearing Difficulty	-0.0355	0.0746	-0.4762	0.6339	0.0088	0.0057
Alzheimer's Disease	Less Education	0.3057	0.0849	3.6004	0.0003	0.0031	0.006
Alzheimer's Disease	Physical Inactivity	0.0226	0.0943	0.2392	0.811	0.0074	0.0056
Alzheimer's Disease	Smoking	0.0815	0.0824	0.9885	0.3229	0.0041	0.007
Alzheimer's Disease	Alcohol Intake Frequency	0.0789	0.0667	1.1827	0.2369	0.0007	0.0054
Alzheimer's Disease	Body Mass Index	0.0608	0.0607	1.0015	0.3166	-0.0023	0.0092
Alzheimer's Disease	Deprivation Status	0.0562	0.0838	0.6703	0.5027	-0.0002	0.0057
Alzheimer's Disease	Systolic Blood Pressure	-0.0447	0.0595	-0.7507	0.4528	0.0081	0.0065
Alzheimer's Disease	Type 2 Diabetes Mellitus	0.1041	0.0951	1.0955	0.2733	0.005	0.0065
Major Depressive Disorder	Insomnia	0.4699	0.0339	13.8641	1.0459e-43	0.0041	0.007
Major Depressive Disorder	Loneliness	0.7117	0.0345	20.6401	1.1982e-94	0.0267	0.0064
Major Depressive Disorder	Less Social Activity	0.3169	0.0455	6.9636	3.3165e-12	0.0033	0.007
Major Depressive Disorder	Hearing Difficulty	0.3769	0.0352	10.6973	1.0473e-26	0.0158	0.0072
Major Depressive Disorder	Less Education	0.2515	0.03	8.3896	4.8787e-17	0.0071	0.0075
Major Depressive Disorder	Physical Inactivity	0.4253	0.0466	9.1213	7.4212e-20	0.0026	0.0059
Major Depressive Disorder	Smoking	0.3637	0.0388	9.3772	6.7742e-21	0.0137	0.0068
Major Depressive Disorder	Alcohol Intake Frequency	0.2579	0.0349	7.3959	1.4041e-13	0.0089	0.0078
Major Depressive Disorder	Body Mass Index	0.182	0.0252	7.2217	5.1327e-13	0.0097	0.0085
Major Depressive Disorder	Deprivation Status	0.4746	0.0419	11.3168	1.0833e-29	0.0125	0.007
Major Depressive Disorder	Systolic Blood Pressure	0.0008	0.0265	0.0288	0.97702	-0.0046	0.0072
Major Depressive Disorder	Type 2 Diabetes Mellitus	0.111	0.0399	2.7798	0.00544	0.0131	0.0062
Insomnia	Loneliness	0.4304	0.0286	15.0347	4.3488e-51	0.1206	0.0056
Insomnia	Less Social Activity	0.2963	0.0366	8.0897	5.9788e-16	0.0378	0.0058
Insomnia	Hearing Difficulty	0.2559	0.0292	8.7752	1.7061e-18	0.0575	0.0056
Insomnia	Less Education	0.3449	0.0242	14.2502	4.4691e-46	0.0541	0.0069
Insomnia	Physical Inactivity	0.4424	0.0389	11.3844	4.9994e-30	0.0595	0.0054
Insomnia	Smoking	0.2999	0.0315	9.5102	1.9028e-21	0.0195	0.0065
Insomnia	Alcohol Intake Frequency	0.1799	0.0268	6.7064	1.9955e-11	0.0373	0.0064
Insomnia	Body Mass Index	0.2211	0.0232	9.5375	1.4635e-21	0.0634	0.0075
Insomnia	Deprivation Status	0.3484	0.0357	9.758	1.7043e-22	0.0393	0.006
Insomnia	Systolic Blood Pressure	0.065	0.024	2.7051	0.0068285	0.0022	0.0069
Insomnia	Type 2 Diabetes Mellitus	0.1827	0.0355	5.1498	2.6077e-07	0.0045	0.0055
Loneliness	Less Social Activity	0.4129	0.0421	9.7955	1.1768e-22	0.0359	0.0057
Loneliness	Hearing Difficulty	0.3226	0.0311	10.3635	3.6333e-25	0.0991	0.0052
Loneliness	Less Education	0.3652	0.0254	14.3927	5.7529e-47	0.0781	0.0058
Loneliness	Physical Inactivity	0.3776	0.043	8.7883	1.5178e-18	0.0773	0.0051
Loneliness	Smoking	0.3819	0.0338	11.2902	1.4668e-29	0.0746	0.0058
Loneliness	Alcohol Intake Frequency	0.3232	0.0284	11.3687	5.9839e-30	0.086	0.006
Loneliness	Body Mass Index	0.2601	0.0247	10.5155	7.3315e-26	0.0696	0.007
Loneliness	Deprivation Status	0.4488	0.0348	12.9126	3.821e-38	0.1076	0.0057
Loneliness	Systolic Blood Pressure	-0.0645	0.0292	-2.2108	0.027048	-0.0313	0.0073
Loneliness	Type 2 Diabetes Mellitus	0.1344	0.0382	3.5155	0.00043898	0.0072	0.0051
Less Social Activity	Hearing Difficulty	0.0605	0.0318	1.9028	0.057071	0.0215	0.0056
Less Social Activity	Less Education	0.561	0.0234	24.0083	2.2801e-127	0.1201	0.0063
Less Social Activity	Physical Inactivity	0.6343	0.0433	14.6582	1.1937e-48	0.1306	0.0055
Less Social Activity	Smoking	0.3536	0.0377	9.3869	6.1772e-21	0.0698	0.0062
Less Social Activity	Alcohol Intake Frequency	0.5532	0.0289	19.134	1.3147e-81	0.1629	0.0068
Less Social Activity	Body Mass Index	0.2416	0.0258	9.3671	7.4524e-21	0.0616	0.0074
Less Social Activity	Deprivation Status	0.4189	0.0353	11.8754	1.5885e-32	0.0691	0.0052
Less Social Activity	Systolic Blood Pressure	0.1469	0.03	4.8943	9.8677e-07	0.0291	0.0076
Less Social Activity	Type 2 Diabetes Mellitus	0.1981	0.0359	5.5144	3.5001e-08	-0.0009	0.0049
Hearing Difficulty	Less Education	0.0443	0.026	1.703	0.088562	0.0301	0.0061
Hearing Difficulty	Physical Inactivity	0.0878	0.0353	2.4915	0.012721	0.0276	0.0047
Hearing Difficulty	Smoking	0.1138	0.0316	3.6023	0.00031538	0.0168	0.0062
Hearing Difficulty	Alcohol Intake Frequency	0.0323	0.0251	1.2847	0.19891	0.0208	0.0063
Hearing Difficulty	Body Mass Index	0.0696	0.022	3.1574	0.0015916	0.0322	0.0075
Hearing Difficulty	Deprivation Status	0.2515	0.0326	7.7125	1.2334e-14	0.0278	0.0055
Hearing Difficulty	Systolic Blood Pressure	-0.0524	0.0241	-2.1754	0.029603	-0.0294	0.0072
Hearing Difficulty	Type 2 Diabetes Mellitus	0.0322	0.0339	0.9506	0.34179	0.0093	0.0054
Less Education	Physical Inactivity	0.6527	0.0321	20.3577	3.965e-92	0.1339	0.0064
Less Education	Smoking	0.5256	0.0227	23.1559	1.268e-118	0.0978	0.0068
Less Education	Alcohol Intake Frequency	0.4795	0.0194	24.7191	6.6706e-135	0.1623	0.0078
Less Education	Body Mass Index	0.3627	0.0156	23.2384	1.8645e-119	0.1162	0.0086
Less Education	Deprivation Status	0.5118	0.0249	20.5678	5.3349e-94	0.1717	0.0062
Less Education	Systolic Blood Pressure	0.2064	0.0192	10.7703	4.7555e-27	0.0503	0.008
Less Education	Type 2 Diabetes Mellitus	0.1883	0.0275	6.8546	7.1494e-12	0.0085	0.0059
Physical Inactivity	Smoking	0.5919	0.0369	16.0531	5.4361e-58	0.0973	0.0059
Physical Inactivity	Alcohol Intake Frequency	0.4442	0.0354	12.5423	4.3834e-36	0.1153	0.0067
Physical Inactivity	Body Mass Index	0.4999	0.0292	17.1213	1.0292e-65	0.1295	0.0076
Physical Inactivity	Deprivation Status	0.6696	0.0433	15.4477	7.8158e-54	0.1308	0.0055
Physical Inactivity	Systolic Blood Pressure	0.1145	0.0335	3.4136	0.00064102	0.023	0.0066
Physical Inactivity	Type 2 Diabetes Mellitus	0.3511	0.049	7.1695	7.5296e-13	0.0042	0.006
Smoking	Alcohol Intake Frequency	0.1534	0.0271	5.6647	1.473e-08	0.0046	0.0062
Smoking	Body Mass Index	0.3327	0.0204	16.3425	4.9166e-60	-0.0163	0.0078
Smoking	Deprivation Status	0.6963	0.0287	24.2449	7.4844e-130	0.1498	0.0057
Smoking	Systolic Blood Pressure	0.0205	0.0294	0.6984	0.4849	-0.0188	0.007
Smoking	Type 2 Diabetes Mellitus	0.1805	0.035	5.1548	2.5396e-07	-0.0019	0.006
Alcohol Intake Frequency	Body Mass Index	0.3653	0.0192	19.0454	7.1685e-81	0.1657	0.009
Alcohol Intake Frequency	Deprivation Status	0.3566	0.0278	12.8115	1.4137e-37	0.1129	0.0067
Alcohol Intake Frequency	Systolic Blood Pressure	0.1364	0.0203	6.7291	1.7075e-11	-0.0327	0.0074
Alcohol Intake Frequency	Type 2 Diabetes Mellitus	0.275	0.0295	9.324	1.1203e-20	0.0113	0.0062
Body Mass Index	Deprivation Status	0.3475	0.0247	14.0715	5.6869e-45	0.0833	0.0077
Body Mass Index	Systolic Blood Pressure	0.1848	0.0184	10.0206	1.238e-23	0.1991	0.0094
Body Mass Index	Type 2 Diabetes Mellitus	0.5105	0.0314	16.2559	2.0286e-59	-0.011	0.0084
Deprivation Status	Systolic Blood Pressure	0.1253	0.0282	4.442	8.9128e-06	-0.0222	0.0064
Deprivation Status	Type 2 Diabetes Mellitus	0.1549	0.0385	4.0238	5.7257e-05	0.0091	0.0053
Systolic Blood Pressure	Type 2 Diabetes Mellitus	0.2829	0.0291	9.7159	2.5807e-22	-0.0004	0.0069

### Sheet: Table S2. 2-factor EFA results
Table S2: Results of exploratory factor analysis for a 2-factor model specified using data from the odd autosomes only.
Factor loadings:
Trait	Factor 1	Factor 2
Low social activity	0.68
Less education	0.843	-0.112
Physical inactivity	0.872
Smoking	0.644	0.108
Alcohol intake frequency	0.538
Body mass index	0.55
Deprivation status	0.609	0.225
Major depressive disorder		0.977
Loneliness		0.748
Alzheimer's disease	0.299
Insomnia	0.281	0.318
Hearing difficulty	-0.123	0.487
Systolic blood pressure	0.235	-0.158
Type 2 diabetes	0.404
Factor scores and variance explained:
	Factor 1	Factor 2
SS loadings	3.73	1.959
Proportion Variance	0.266	0.14
Cumulative Variance	0.266	0.406
Factor correlations:
	Factor 1	Factor 2
Factor 1	1	-0.543
Factor 2	-0.543	1
Notes:
The top table displays the ordered factor loadings for each of the included risk factor traits for each of the 2 latent factors.
The 2nd table denotes the factor scores for each factor (i.e. the sum of squared (SS) loadings) and the amount of variance explained by each factor.
The 3rd table presents the interfactor correlations between the factors.

### Sheet: Table S3. 3-factor EFA results
Table S3: Results of exploratory factor analysis for a 3-factor model specified using data from the odd autosomes only.
Factor loadings:
Trait	Factor 1	Factor 2	Factor 3
Low social activity	0.703
Less education	0.59	0.293
Alcohol intake frequency	0.652
Physical inactivity	0.433	0.599	-0.144
Smoking		0.74
Deprivation status		0.905
Major depressive disorder		0.23	0.657
Loneliness	0.371	-0.174	0.965
Alzheimer's disease	0.441	-0.215	0.252
Insomnia	0.221	0.19	0.239
Hearing difficulty	-0.179	0.211	0.338
Body mass index	0.361	0.22
Systolic blood pressure	0.181		-0.223
Type 2 diabetes	0.361
Factor scores and variance explained:
	Factor 1	Factor 2	Factor 3
SS loadings	2.169	2.087	1.687
Proportion Variance	0.155	0.149	0.12
Cumulative Variance	0.155	0.304	0.425
Factor correlations:
	Factor 1	Factor 2	Factor 3
Factor 1	1	-0.455	0.166
Factor 2	-0.455	1	-0.538
Factor 3	0.166	-0.538	1
Notes:
The top table displays the ordered factor loadings for each of the included risk factor traits for each of the 3 latent factors.
The 2nd table denotes the factor scores for each factor (i.e. the sum of squared (SS) loadings) and the amount of variance explained by each factor.
The 3rd table presents the interfactor correlations between the factors.

### Sheet: Table S4. 4-factor EFA results
Table S4: Results of exploratory factor analysis for a 4-factor model specified using data from the odd autosomes only.
Factor loadings:
Trait	Factor 1	Factor 2	Factor 3	Factor 4
Physical inactivity	0.641	0.344	-0.136
Smoking	0.757
Deprivation status	0.93
Low social activity	0.11	0.768		-0.145
Less education	0.366	0.635		-0.141
Alcohol intake frequency		0.568		0.102
Major depressive disorder	0.212		0.676
Loneliness	-0.178	0.35	0.967
Type 2 diabetes		-0.148		1.088
Alzheimer's disease	-0.205	0.426	0.238
Insomnia	0.194	0.152	0.249
Hearing difficulty	0.19	-0.175	0.351
Body mass index	0.203			0.429
Systolic blood pressure			-0.216	0.247
Factor scores and variance explained:
	Factor 1	Factor 2	Factor 3	Factor 4
SS loadings	2.241	1.832	1.716	1.5
Proportion Variance	0.16	0.131	0.123	0.107
Cumulative Variance	0.16	0.291	0.414	0.521
Factor correlations:
	Factor 1	Factor 2	Factor 3	Factor 4
Factor 1	1	-0.122	0.464	-0.186
Factor 2	-0.122	1	-0.405	0.502
Factor 3	0.464	-0.405	1	-0.527
Factor 4	-0.186	0.502	-0.527	1
Notes:
The top table displays the ordered factor loadings for each of the included risk factor traits for each of the 4 latent factors.
The 2nd table denotes the factor scores for each factor (i.e. the sum of squared (SS) loadings) and the amount of variance explained by each factor.
The 3rd table presents the interfactor correlations between the factors.

### Sheet: Table S5. Chr h2 comparisons
Table S5: A table of the univariate SNP-based heritability estimates (h2) with their standard errors (SE) and their corresponding Z scores for each trait across groups of chromosomes (odd, even and all) and individual chromosomes. These results are based off multivariable LD score regression performed in the GenomicSEM R package
	Trait
Chromosome measured	Alzheimer's Disease		Major depressive disorder		Insomnia		Loneliness		Less social activity		Hearing difficulty		Less education		Physical inactivity		Smoking		Alcohol intake frequency		Body mass index		Deprivation status		Systolic blood pressure		Type 2 diabetes mellitus
	h2 (SE)	Z score	h2 (SE)	Z score	h2 (SE)	Z score	h2 (SE)	Z score	h2 (SE)	Z score	h2 (SE)	Z score	h2 (SE)	Z score	h2 (SE)	Z score	h2 (SE)	Z score	h2 (SE)	Z score	h2 (SE)	Z score	h2 (SE)	Z score	h2 (SE)	Z score	h2 (SE)	Z score
ALL	0.0551 (0.0124)	4.44355	0.0954 (0.0059)	16.1695	0.0844 (0.0038)	22.2105	0.0619 (0.0035)	17.6857	0.0619 (0.0037)	16.7297	0.0829 (0.0039)	21.2564	0.2639 (0.0094)	28.0745	0.1295 (0.0094)	13.7766	0.1966 (0.0103)	19.0874	0.0816 (0.0039)	21.1097	0.2433 (0.0072)	33.7995	0.0332 (0.0019)	17.5168	0.1442 (0.0058)	24.9799	0.1209 (0.0087)	13.8965
ODD	0.0228 (0.0102)	2.23529	0.0481 (0.0039)	12.3333	0.0431 (0.0029)	14.8621	0.0328 (0.0025)	13.12	0.0309 (0.0026)	11.8846	0.0403 (0.0027)	14.9259	0.1296 (0.0064)	20.25	0.0702 (0.0069)	10.1739	0.0957 (0.007)	13.6714	0.0386 (0.0021)	18.1918	0.1169 (0.0046)	25.6588	0.0158 (0.0014)	11.3812	0.0699 (0.0044)	15.9556	0.0637 (0.006)	10.6167
EVEN	0.0325 (0.0069)	4.71014	0.0473 (0.0043)	11	0.0413 (0.0025)	16.52	0.0291 (0.0024)	12.125	0.0311 (0.0025)	12.44	0.0426 (0.0027)	15.7778	0.1341 (0.0067)	20.0149	0.0589 (0.0069)	8.53623	0.1011 (0.0072)	14.0417	0.043 (0.0029)	14.9377	0.1264 (0.0056)	22.3981	0.0174 (0.0014)	12.5144	0.0745 (0.0037)	19.8577	0.057 (0.0065)	8.76923
CHR 1	0.0058 (0.0025)	2.32	0.0084 (0.0015)	5.6	0.0062 (0.001)	6.2	0.0039 (8e-04)	4.875	0.0051 (9e-04)	5.66667	0.0052 (8e-04)	6.5	0.0224 (0.0029)	7.72414	0.0112 (0.0025)	4.48	0.0181 (0.0025)	7.24	0.0045 (6e-04)	7.36694	0.0194 (0.002)	9.91975	0.0033 (5e-04)	6.46662	0.0119 (0.0015)	8.10004	0.0086 (0.0019)	4.52632
CHR 2	0.0068 (0.0028)	2.42857	0.0092 (0.0015)	6.13333	0.0066 (0.0011)	6	0.0052 (9e-04)	5.77778	0.0057 (0.001)	5.7	0.0075 (9e-04)	8.33333	0.0282 (0.0025)	11.28	0.0096 (0.0026)	3.69231	0.0207 (0.0026)	7.96154	0.0088 (0.001)	8.61549	0.0246 (0.0026)	9.53059	0.0035 (6e-04)	6.28916	0.0147 (0.0012)	12.1299	0.0092 (0.0023)	4
CHR 3	3e-04 (0.0019)	0.157895	0.0056 (0.0011)	5.09091	0.0063 (9e-04)	7	0.0041 (8e-04)	5.125	0.0036 (9e-04)	4	0.0056 (8e-04)	7	0.0182 (0.0018)	10.1111	0.008 (0.0026)	3.07692	0.0129 (0.002)	6.45	0.0058 (7e-04)	8.25032	0.0183 (0.0015)	11.9992	0.0022 (4e-04)	5.28953	0.009 (0.001)	9.41261	0.0121 (0.0024)	5.04167
CHR 4	0.0057 (0.0027)	2.11111	0.0058 (0.0012)	4.83333	0.0045 (8e-04)	5.625	0.0039 (7e-04)	5.57143	0.003 (8e-04)	3.75	0.0052 (9e-04)	5.77778	0.0155 (0.002)	7.75	0.0061 (0.0021)	2.90476	0.0137 (0.0021)	6.52381	0.0058 (9e-04)	6.61679	0.0138 (0.0013)	10.5904	0.0021 (5e-04)	4.61821	0.0079 (0.001)	8.33563	0.0078 (0.0014)	5.57143
CHR 5	0.0042 (0.0027)	1.55556	0.0063 (0.0014)	4.5	0.0068 (0.001)	6.8	0.0058 (8e-04)	7.25	0.0054 (9e-04)	6	0.0061 (9e-04)	6.77778	0.02 (0.0025)	8	0.0073 (0.002)	3.65	0.0131 (0.0021)	6.2381	0.0047 (8e-04)	6.01403	0.0143 (0.0016)	8.74651	0.0014 (4e-04)	3.47402	0.0098 (0.0015)	6.35417	0.0064 (0.0016)	4
CHR 6	0.0023 (0.0022)	1.04545	0.0071 (0.0011)	6.45455	0.0051 (9e-04)	5.66667	0.0037 (8e-04)	4.625	0.0024 (7e-04)	3.42857	0.0055 (0.001)	5.5	0.0145 (0.0019)	7.63158	0.0075 (0.0022)	3.40909	0.0088 (0.0016)	5.5	0.0046 (6e-04)	7.82612	0.0142 (0.0017)	8.27164	0.002 (5e-04)	4.51293	0.0079 (0.001)	7.65391	0.0054 (0.0031)	1.74194
CHR 7	0.002 (0.0027)	0.74074	0.0069 (0.0012)	5.75	0.0038 (8e-04)	4.75	0.0046 (7e-04)	6.57143	0.004 (8e-04)	5	0.0058 (8e-04)	7.25	0.016 (0.0018)	8.88889	0.01 (0.0024)	4.16667	0.0109 (0.0019)	5.73684	0.0053 (7e-04)	7.78517	0.0105 (0.001)	10.4826	0.0019 (4e-04)	4.81438	0.0056 (0.001)	5.64628	0.0069 (0.0014)	4.92857
CHR 8	0.0028 (0.002)	1.4	0.0049 (0.0011)	4.45455	0.0049 (8e-04)	6.125	0.0022 (6e-04)	3.66667	0.004 (8e-04)	5	0.0042 (6e-04)	7	0.0123 (0.0016)	7.6875	0.0063 (0.0019)	3.31579	0.0129 (0.0019)	6.78947	0.003 (5e-04)	6.12762	0.0138 (0.0013)	10.5057	0.0016 (4e-04)	4.62244	0.0086 (0.001)	8.51857	0.0061 (0.0013)	4.69231
CHR 9	-0.0018 (0.0017)	-1.05882	0.0046 (0.0013)	3.53846	0.0037 (7e-04)	5.28571	0.004 (7e-04)	5.71429	0.0021 (6e-04)	3.5	0.0042 (7e-04)	6	0.0099 (0.0015)	6.6	0.0078 (0.0021)	3.71429	0.0118 (0.0029)	4.06897	0.0032 (4e-04)	7.25553	0.0107 (0.001)	10.1778	0.0011 (4e-04)	2.68823	0.0051 (7e-04)	6.97955	0.0054 (0.0013)	4.15385
CHR 10	0.0012 (0.0019)	0.63158	0.0052 (0.0012)	4.33333	0.0045 (7e-04)	6.42857	0.0026 (8e-04)	3.25	0.0027 (7e-04)	3.85714	0.0047 (7e-04)	6.71429	0.0132 (0.0019)	6.94737	0.0054 (0.0026)	2.07692	0.0097 (0.0021)	4.61905	0.0034 (5e-04)	6.42416	0.0113 (0.0012)	9.54973	0.0013 (4e-04)	3.32344	0.009 (0.0014)	6.19669	0.0057 (0.003)	1.9
CHR 11	0.0085 (0.0037)	2.2973	0.0049 (0.001)	4.9	0.005 (8e-04)	6.25	0.0038 (7e-04)	5.42857	0.0026 (7e-04)	3.71429	0.0046 (9e-04)	5.11111	0.0118 (0.0017)	6.94118	0.0085 (0.002)	4.25	0.0112 (0.0019)	5.89474	0.0038 (5e-04)	7.18244	0.0126 (0.0017)	7.65004	0.0018 (4e-04)	4.91613	0.0094 (0.0015)	6.14734	0.0042 (0.0019)	2.21053
CHR 12	0.0051 (0.002)	2.55	0.0028 (9e-04)	3.11111	0.003 (8e-04)	3.75	0.0026 (6e-04)	4.33333	0.003 (6e-04)	5	0.0025 (7e-04)	3.57143	0.0115 (0.0016)	7.1875	0.003 (0.0017)	1.76471	0.0072 (0.0015)	4.8	0.0029 (5e-04)	5.63142	0.011 (0.0013)	8.71793	0.0019 (4e-04)	4.82679	0.0078 (0.0011)	7.33004	0.0062 (0.0015)	4.13333
CHR 13	-0.0018 (0.0017)	-1.05882	0.0044 (8e-04)	5.5	0.004 (9e-04)	4.44444	0.0023 (6e-04)	3.83333	0.0017 (5e-04)	3.4	0.0026 (6e-04)	4.33333	0.0125 (0.0015)	8.33333	0.006 (0.0018)	3.33333	0.0033 (0.0013)	2.53846	0.003 (5e-04)	6.55115	0.0085 (9e-04)	9.62575	0.0011 (3e-04)	3.5646	0.0036 (5e-04)	6.87013	0.004 (0.001)	4
CHR 14	0.0032 (0.0017)	1.88235	0.0038 (0.0012)	3.16667	0.002 (6e-04)	3.33333	0.0016 (5e-04)	3.2	0.0024 (5e-04)	4.8	0.0028 (7e-04)	4	0.0086 (0.0014)	6.14286	0.0029 (0.0018)	1.61111	0.0085 (0.0015)	5.66667	0.0024 (4e-04)	6.34254	0.0082 (0.001)	8.21649	0.0013 (3e-04)	3.96691	0.0041 (6e-04)	6.47325	0.002 (9e-04)	2.22222
CHR 15	0.0042 (0.0017)	2.47059	0.0029 (8e-04)	3.625	0.0027 (6e-04)	4.5	0.0019 (5e-04)	3.8	0.0029 (6e-04)	4.83333	0.0025 (6e-04)	4.16667	0.0055 (0.001)	5.5	0.0035 (0.0013)	2.69231	0.005 (0.0015)	3.33333	0.0025 (4e-04)	7.09471	0.0077 (8e-04)	10.0308	0.0011 (3e-04)	3.01697	0.0049 (7e-04)	6.67048	0.007 (0.0014)	5
CHR 16	0.0066 (0.0021)	3.14286	0.002 (8e-04)	2.5	0.0043 (7e-04)	6.14286	0.0024 (5e-04)	4.8	0.0033 (5e-04)	6.6	0.0034 (6e-04)	5.66667	0.0113 (0.0016)	7.0625	0.0077 (0.0021)	3.66667	0.007 (0.0013)	5.38462	0.0052 (9e-04)	5.81352	0.011 (0.0014)	7.75279	0.0019 (3e-04)	5.77414	0.0057 (8e-04)	7.13405	0.0062 (0.0018)	3.44444
CHR 17	0.0054 (0.0018)	3	0.0015 (5e-04)	3	0.0033 (7e-04)	4.71429	0.0018 (5e-04)	3.6	0.0017 (6e-04)	2.83333	0.0026 (5e-04)	5.2	0.0068 (0.0011)	6.18182	0.0034 (0.0013)	2.61538	0.0042 (0.0012)	3.5	0.0034 (5e-04)	6.28926	0.0084 (8e-04)	10.3313	0.001 (3e-04)	3.58148	0.0079 (0.0013)	6.02494	0.0058 (0.0014)	4.14286
CHR 18	-0.0013 (0.0013)	-1	0.0051 (0.0012)	4.25	0.0032 (6e-04)	5.33333	0.0028 (7e-04)	4	0.003 (7e-04)	4.28571	0.0031 (6e-04)	5.16667	0.0098 (0.0014)	7	0.0058 (0.0015)	3.86667	0.0052 (0.0012)	4.33333	0.0036 (7e-04)	5.36064	0.0092 (0.0023)	4.05655	9e-04 (3e-04)	3.14325	0.0034 (6e-04)	6.07351	0.0044 (0.0014)	3.14286
CHR 19	0.0026 (0.0024)	1.08333	2e-04 (5e-04)	0.4	0.0012 (5e-04)	2.4	9e-04 (4e-04)	2.25	0.0012 (4e-04)	3	7e-04 (4e-04)	1.75	0.0036 (9e-04)	4	0.0027 (0.001)	2.7	0.0011 (8e-04)	1.375	0.0015 (4e-04)	3.66324	0.0063 (9e-04)	6.72117	0.001 (3e-04)	3.45886	0.003 (6e-04)	5.30541	0.002 (9e-04)	2.22222
CHR 20	6e-04 (0.0012)	0.5	0.0013 (6e-04)	2.16667	0.0022 (6e-04)	3.66667	0.0017 (5e-04)	3.4	0.0013 (4e-04)	3.25	0.0026 (5e-04)	5.2	0.0058 (0.0011)	5.27273	0.005 (0.0013)	3.84615	0.0049 (0.0012)	4.08333	0.002 (4e-04)	5.41345	0.0071 (7e-04)	9.86681	5e-04 (2e-04)	2.08405	0.0032 (6e-04)	5.73498	0.0025 (9e-04)	2.77778
CHR 21	-7e-04 (8e-04)	-0.875	0.0011 (5e-04)	2.2	7e-04 (3e-04)	2.33333	2e-04 (2e-04)	1	2e-04 (3e-04)	0.66667	0.001 (3e-04)	3.33333	0.0034 (6e-04)	5.66667	0.0022 (0.001)	2.2	0.0024 (8e-04)	3	9e-04 (2e-04)	4.09797	0.0028 (4e-04)	6.35567	2e-04 (2e-04)	1.11502	0.0012 (3e-04)	4.11098	0.001 (6e-04)	1.66667
CHR 22	9e-04 (0.0011)	0.81818	1e-04 (3e-04)	0.33333	0.0013 (3e-04)	4.33333	1e-04 (2e-04)	0.5	0 (2e-04)	0	0.002 (4e-04)	5	0.0037 (7e-04)	5.28571	0.001 (9e-04)	1.11111	0.0029 (9e-04)	3.22222	0.0011 (3e-04)	4.21652	0.0025 (4e-04)	6.62543	6e-04 (2e-04)	3.15351	0.0021 (3e-04)	6.36234	0.0029 (8e-04)	3.625
Notes: Alzheimer's disease, major depressive disorder, insomnia, loneliness, less social activity, hearing difficulty, less education, physical inactivity, smoking and type 2 diabetes mellitus are expressed on the liability scale.
Alcohol intake frequency, body mass index, deprivation status and systolic blood pressure are expressed on the observed scale.
CHR = chromosome

### Sheet: Table S6. Sensitivity EFA
Table S6: These tables provide a comparison of exploratory factor analysis results for a 3-factor model based on data from the odd autosomes, even autosomes and all autosomes
Factor loadings for the odd autosomes:
Trait	Factor 1	Factor 2	Factor 3
Alzheimer's disease	0.441	-0.215	0.252
Major depressive disorder		0.23	0.657
Insomnia	0.221	0.19	0.239
Loneliness	0.371	-0.174	0.965
Less social activity	0.703
Hearing difficulty	-0.179	0.211	0.338
Less education	0.59	0.293
Physical inactivity	0.433	0.599	-0.144
Smoking		0.74
Alcohol intake frequency	0.652
Body mass index	0.361	0.22
Deprivation status		0.905
Systolic blood pressure	0.181		-0.223
Type 2 diabetes mellitus	0.361
Factor loadings for the even autosomes:
Trait	Factor 1	Factor 2	Factor 3
Alzheimer's disease
Major depressive disorder			0.917
Insomnia	0.191		0.488
Loneliness	0.119		0.675
Less social activity	0.749	-0.109	0.109
Hearing difficulty	-0.128		0.507
Less education	0.706	0.146
Physical inactivity	0.714	0.191	0.133
Smoking		1.013
Alcohol intake frequency	0.748	-0.285
Body mass index	0.565
Deprivation status	0.344	0.42	0.198
Systolic blood pressure	0.401	-0.116	-0.14
Type 2 diabetes mellitus	0.475		-0.12
Factor loadings for all autosomes:
Trait	Factor 1	Factor 2	Factor 3
Alzheimer's disease	0.131
Major depressive disorder			0.905
Insomnia	0.198		0.406
Loneliness	0.145		0.731
Less social activity	0.741
Hearing difficulty	-0.141		0.493
Less education	0.611	0.285	-0.1
Physical inactivity	0.584	0.35
Smoking	-0.106	0.983
Alcohol intake frequency	0.834	-0.309
Body mass index	0.467	0.148
Deprivation status	0.157	0.614	0.154
Systolic blood pressure	0.346		-0.143
Type 2 diabetes mellitus	0.448

### Sheet: Table S7. Posthoc 12-trait EFA
Table S7: These tables show the results of the post-hoc exploratory factor analysis for the 3-factor model conducted in all autosomes with Alzheimer's disease and systolic blood pressure excluded.
Factor loadings:
Trait	Factor 1	Factor 2	Factor 3
Low social activity	0.775
Less education	0.615	-0.121	0.283
Physical inactivity	0.601		0.342
Alcohol intake frequency	0.865		-0.332
Major depressive disorder		0.935
Loneliness	0.144	0.711
Smoking			0.967
Deprivation status	0.149	0.148	0.623
Insomnia	0.189	0.397
Hearing difficulty	-0.154	0.488
Body mass index	0.463		0.151
Type 2 diabetes	0.427
Factor scores and variance explained:
	Factor 1	Factor 2	Factor 3
SS loadings	2.597	1.829	1.664
Proportion Variance	0.216	0.152	0.139
Cumulative Variance	0.216	0.369	0.508
Factor correlations:
	Factor 1	Factor 2	Factor 3
Factor 1	1	-0.509	0.635
Factor 2	-0.509	1	-0.469
Factor 3	0.635	-0.469	1
Notes: In this analysis Factor 2 is equivalent to Factor 3 in the 14-trait model and Factor 3 is equivalent to Factor 2.
The top table displays the ordered factor loadings for each of the 12 included risk factor traits.
The 2nd table denotes the factor scores for each factor (i.e. the sum of squared (SS) loadings) and the amount of variance explained by each factor.
The 3rd table presents the interfactor correlations between the factors.
